# Genome-wide association studies found *CCDC7* and *ITGB1* associated with diabetic retinopathy

**DOI:** 10.1101/2024.08.10.24311791

**Authors:** Tengda Cai, Qi Pan, Yiwen Tao, Luning Yang, Charvi Nangia, Aravind L Rajendrakumar, Yu Huang, Yongqing Shao, Yunyan Ye, Tania Dottorini, Mainul Haque, Colin NA Palmer, Weihua Meng

## Abstract

**Purpose:** Diabetic retinopathy (DR), a complication affecting the eyes, is associated with diabetes. This study aims to identify genetic variants associated with DR in patients with type 1 diabetes in the UK Biobank cohort (n = 1,004).

**Methods:** A genome-wide association study (GWAS) was conducted to identify significant genetic variants of DR in type 1 diabetes. The findings are set to undergo validation during the replication and meta-analysis stages by using six cohorts: African American, European, FinnGen, GoSHARE, GoDARTS and Caucasian Australians.

**Results:** In a locus, top single nucleotide polymorphism (SNP) rs184619214 in *CCDC7* reached a GWAS significance level (*p* = 6.38 x 10^−9^) and rs79853754 in *ITGB1* (*p* = 3.24 x 10^−8^), with both genes being adjacent to each other. The SNP-based heritability was estimated to be 31.09%. Rs184619214 was replicated and reached statistical significance (*p* < 5.0 x 10^−8^) in the meta-analysis stage. Pathway analysis revealed that ITGB1 is involved in the generation of biomolecules that impact the progression of DR. PheWAS analysis revealed that osteoarthritis (OA) of the hip was significantly associated with most of the SNPs of the locus. Mendelian Randomization further confirmed an association between OA and DR.

**Conclusions:** Our study has identified a novel genomic risk locus associated with DR in type 1 diabetes, located in the intergenic region between the *CCDC7* and *ITGB1* genes, providing insights for DR researchers.
