## Supplementary Table S1 for "Genome-wide association studies found *CCDC7* and *ITGB1* associated with diabetic retinopathy"

### Sheet: Sheet1
Cohorts	Studied disease	Background	Definition of cases and controls	Discovery Sample Size (N)
				Cases	Controls	Total
African American (Pollack et al., 2018)	PDR	Samples are all from the type 2 diabetes	Case: samples with PDR Control: samples without DR	1097	1,514	2611
European (Pollack et al., 2018)	PDR	Samples are all from the type 2 diabetes	Case: samples with PDR Control: samples without DR	398	2848	3246
FinnGen (Kurki et al. 2023)	DR	Samples are from the general population. Among them, most diabetes patients are type 2	Case: samples with DR from general population. Control: samples without DR from general population.	100	284726	284826
GoSHARE (Rajendrakumar 2022)	DR	Samples are from diabetes, mostly Type 2	Case: samples with any DR in T2D or T1D Control: samples without DR in T2D or T1D	527	1227	1754
GoDARTS (Rajendrakumar 2022)	DR	Samples are from diabetes, mostly Type 2	Case: samples with any DR in T2D or T1D Control: samples without DR in T2D or T1D	1791	3222	5013
Caucasian Australians (Graham et al. 2018)	PDR	Samples are all from the type 2 diabetes	Case: samples with PDR in T2D Control: samples without DR in T2D	176	435	611
