## Supplementary Table S2 for "Genome-wide association studies found *CCDC7* and *ITGB1* associated with diabetic retinopathy"

### Sheet: Sheet1
created_at	2024-03-24 23:22:07
title	final_T1D_adg<41_H>=42_D>=19
FUMA	v1.5.2
MAGMA	v1.08
GWAScatalog	e0_r2022-11-29
ANNOVAR	2017-07-17
gwasfile	geno_assoc.gz
chrcol	NA
poscol	NA
rsIDcol	NA
pcol	NA
eacol	NA
neacol	NA
orcol	NA
becol	beta
secol	se
leadSNPsfile	NA
addleadSNPs	1
regionsfile	NA
GRCh38	0
N	NA
Ncol	N
exMHC	1
MHCopt	annot
extMHC	NA
ensembl	v102
genetype	protein_coding
leadP	5e-08
gwasP	0.05
r2	0.6
r2_2	0.1
refpanel	UKB/release2b
pop	WBrits_10k
MAF	0
refSNPs	1
mergeDist	250
magma	1
magma_window	0
magma_exp	GTEx/v8/gtex_v8_ts_avg_log2TPM, GTEx/v8/gtex_v8_ts_general_avg_log2TPM
posMap	1
posMapWindowSize	10
posMapAnnot	NA
posMapCADDth	0
posMapRDBth	NA
posMapChr15	NA
posMapChr15Max	NA
posMapChr15Meth	NA
posMapAnnoDs	NA
posMapAnnoMeth	NA
eqtlMap	1
eqtlMaptss	TIGER/Nom_Alonso_Pancreatic_islets.txt.gz, InsPIRE/Nom_InsPIRE_Islets_Gene_eQTLs_Nominal_Pvalues.txt.gz, EyeGEx/EyeGEx.txt.gz, eQTLcatalogue/Alasoo_2018_ge_macrophage_IFNg_Salmonella.txt.gz, eQTLcatalogue/Alasoo_2018_ge_macrophage_IFNg.txt.gz, eQTLcatalogue/Alasoo_2018_ge_macrophage_naive.txt.gz, eQTLcatalogue/Alasoo_2018_ge_macrophage_Salmonella.txt.gz, eQTLcatalogue/BLUEPRINT_ge_monocyte.txt.gz…
eqtlMapSig	1
eqtlMapP	1
eqtlMapCADDth	0
eqtlMapRDBth	NA
eqtlMapChr15	NA
eqtlMapChr15Max	NA
eqtlMapChr15Meth	NA
eqtlMapAnnoDs	NA
eqtlMapAnnoMeth	NA
ciMap	1
ciMapBuiltin	EP/PsychENCODE/EP_links_oneway.txt.gz, HiC/PsychENCODE/Promoter_anchored_loops.txt.gz, EP/FANTOM5/EP_correlation_cell_type_oneway.txt.gz, EP/FANTOM5/EP_correlation_organ_oneway.txt.gz, HiC/Giusti-Rodriguez_et_al_2019/Adult_Cortex.txt.gz, HiC/Giusti-Rodriguez_et_al_2019/Fetal_Cortex.txt.gz, HiC/GSE87112/Adrenal.txt.gz, HiC/GSE87112/Aorta.txt.gz, HiC/GSE87112/Bladder.txt.gz, HiC/GSE87112/Dorsolater…
ciMapFileN	0
ciMapFiles	NA
ciMapFDR	1e-06
ciMapPromWindow	250-500
ciMapRoadmap	E080, E029, E030, E031, E032, E033, E034, E035, E036, E037, E038, E039, E040, E041, E042, E043, E044, E045, E046, E047, E048, E050, E051, E062, E053, E054, E067, E068, E069, E070, E071, E072, E073, E074, E081, E082, E027, E028, E001, E002, E003, E008, E014, E015, E016, E024, E004, E005, E006, E007, E009, E010, E011, E012, E013, E023, E025, E063, E075, E076, E106, E077, E078, E079, E084, E085, E10…
ciMapEnhFilt	0
ciMapPromFilt	0
ciMapCADDth	0
ciMapRDBth	NA
ciMapChr15	NA
ciMapChr15Max	NA
ciMapChr15Meth	NA
ciMapAnnoDs	NA
ciMapAnnoMeth	NA
