## Supplementary Table S3 for "Genome-wide association studies found *CCDC7* and *ITGB1* associated with diabetic retinopathy"

### Sheet: Sheet1
Gene Set	N genes	Beta	Beta STD	SE	P	Pbon
GOMF_LEUKOTRIENE_C4_SYNTHASE_ACTIVITY	5	1.6532	0.026874	0.39749	1.6045e-05	0.2729
HAHTOLA_MYCOSIS_FUNGOIDES_CD4_UP	57	0.44799	0.024554	0.11114	2.7918e-05	0.4748
IRITANI_MAD1_TARGETS_DN	43	0.41915	0.019961	0.11652	0.00016121	1
GROSS_HYPOXIA_VIA_ELK3_DN	149	0.25752	0.022765	0.07122	0.00015011	1
GOCC_ZONULA_ADHERENS	8	1.0618	0.02183	0.28369	9.1304e-05	1
GOBP_REGULATION_OF_SUPRAMOLECULAR_FIBER_ORGANIZATION	344	0.16591	0.022168	0.043388	6.5948e-05	1
GOBP_RAS_PROTEIN_SIGNAL_TRANSDUCTION	309	0.16466	0.020872	0.045939	0.00016944	1
GOBP_NEGATIVE_REGULATION_OF_PROTEIN_LOCALIZATION	185	0.20816	0.020484	0.058387	0.00018232	1
GOBP_GERMINAL_CENTER_FORMATION	14	0.85766	0.023323	0.23087	0.00010196	1
BHAT_ESR1_TARGETS_NOT_VIA_AKT1_UP	203	0.2142	0.02207	0.060746	0.0002114	1
