## Supplementary Table S6 for "Genome-wide association studies found *CCDC7* and *ITGB1* associated with diabetic retinopathy"

### Sheet: Exp_OA  Out_DR
MR_results
id.exposure	id.outcome	outcome	exposure	method	nsnp	b	se	pval
ebi-a-GCST90038686	jHrMSS	Diabetic Retinopathy	Osteoarthritis || id:ebi-a-GCST90038686	Inverse variance weighted	6	5.5554	2.50057	0.0263069
ebi-a-GCST90038686	jHrMSS	Diabetic Retinopathy	Osteoarthritis || id:ebi-a-GCST90038686	MR Egger	6	9.59002	6.05999	0.188698
ebi-a-GCST90038686	jHrMSS	Diabetic Retinopathy	Osteoarthritis || id:ebi-a-GCST90038686	Weighted median	6	6.01586	3.27944	0.0665926
ebi-a-GCST90038686	jHrMSS	Diabetic Retinopathy	Osteoarthritis || id:ebi-a-GCST90038686	Simple median	6	5.91273	3.17495	0.0625604
ebi-a-GCST90038686	jHrMSS	Diabetic Retinopathy	Osteoarthritis || id:ebi-a-GCST90038686	Weighted mode	6	7.2164	4.25289	0.150492
single_snp_results
exposure	outcome	id.exposure	id.outcome	samplesize	SNP	b	se	p
Osteoarthritis || id:ebi-a-GCST90038686	Diabetic Retinopathy	ebi-a-GCST90038686	jHrMSS	1004	rs12917376	-5.08814	6.87977	0.459555
Osteoarthritis || id:ebi-a-GCST90038686	Diabetic Retinopathy	ebi-a-GCST90038686	jHrMSS	1004	rs13107325	10.3195	5.32256	0.0525229
Osteoarthritis || id:ebi-a-GCST90038686	Diabetic Retinopathy	ebi-a-GCST90038686	jHrMSS	1004	rs3755381	1.24612	6.04981	0.836809
Osteoarthritis || id:ebi-a-GCST90038686	Diabetic Retinopathy	ebi-a-GCST90038686	jHrMSS	1004	rs55722102	5.70451	7.37177	0.43903
Osteoarthritis || id:ebi-a-GCST90038686	Diabetic Retinopathy	ebi-a-GCST90038686	jHrMSS	1004	rs6676685	12.4562	6.75044	0.0650023
Osteoarthritis || id:ebi-a-GCST90038686	Diabetic Retinopathy	ebi-a-GCST90038686	jHrMSS	1004	rs75621460	6.12094	5.28285	0.246601
Osteoarthritis || id:ebi-a-GCST90038686	Diabetic Retinopathy	ebi-a-GCST90038686	jHrMSS	1004	All - Inverse variance weighted	5.5554	2.50057	0.0263069
Osteoarthritis || id:ebi-a-GCST90038686	Diabetic Retinopathy	ebi-a-GCST90038686	jHrMSS	1004	All - MR Egger	9.59002	6.05999	0.188698
heterogeneity_results
id.exposure	id.outcome	outcome	exposure	method	Q	Q_df	Q_pval
ebi-a-GCST90038686	jHrMSS	Diabetic Retinopathy	Osteoarthritis || id:ebi-a-GCST90038686	Inverse variance weighted	4.7589	5	0.446007
ebi-a-GCST90038686	jHrMSS	Diabetic Retinopathy	Osteoarthritis || id:ebi-a-GCST90038686	MR Egger	4.19326	4	0.380483

### Sheet: Exp_DR  Out_OA
MR_results
id.exposure	id.outcome	outcome	exposure	method	nsnp	b	se	pval
4EL1WX	ebi-a-GCST90038686	Osteoarthritis || id:ebi-a-GCST90038686	DR	Inverse variance weighted	7	0.0740208	0.0454229	0.103188
4EL1WX	ebi-a-GCST90038686	Osteoarthritis || id:ebi-a-GCST90038686	DR	MR Egger	7	0.104607	0.0772775	0.23382
4EL1WX	ebi-a-GCST90038686	Osteoarthritis || id:ebi-a-GCST90038686	DR	Weighted median	7	0.0883611	0.133122	0.506843
4EL1WX	ebi-a-GCST90038686	Osteoarthritis || id:ebi-a-GCST90038686	DR	Simple median	7	0.0969038	0.0840313	0.248833
4EL1WX	ebi-a-GCST90038686	Osteoarthritis || id:ebi-a-GCST90038686	DR	Weighted mode	7	0.0897468	0.0326414	0.0333148
single_snp_results
exposure	outcome	id.exposure	id.outcome	samplesize	SNP	b	se	p
DR	Osteoarthritis || id:ebi-a-GCST90038686	4EL1WX	ebi-a-GCST90038686	484598	rs12917376	-0.196535	0.034298	1.00293e-08
DR	Osteoarthritis || id:ebi-a-GCST90038686	4EL1WX	ebi-a-GCST90038686	484598	rs13107325	0.0969038	0.0131942	2.06678e-13
DR	Osteoarthritis || id:ebi-a-GCST90038686	4EL1WX	ebi-a-GCST90038686	484598	rs35467336	-0.192904	0.0339507	1.33226e-08
DR	Osteoarthritis || id:ebi-a-GCST90038686	4EL1WX	ebi-a-GCST90038686	484598	rs3755381	0.802489	0.122501	5.71953e-11
DR	Osteoarthritis || id:ebi-a-GCST90038686	4EL1WX	ebi-a-GCST90038686	484598	rs55722102	0.1753	0.0320642	4.57341e-08
DR	Osteoarthritis || id:ebi-a-GCST90038686	4EL1WX	ebi-a-GCST90038686	484598	rs6676685	0.0802813	0.0143857	2.39652e-08
DR	Osteoarthritis || id:ebi-a-GCST90038686	4EL1WX	ebi-a-GCST90038686	484598	rs75621460	0.163374	0.0241804	1.41416e-11
DR	Osteoarthritis || id:ebi-a-GCST90038686	4EL1WX	ebi-a-GCST90038686	484598	All - Inverse variance weighted	0.0740208	0.0454229	0.103188
DR	Osteoarthritis || id:ebi-a-GCST90038686	4EL1WX	ebi-a-GCST90038686	484598	All - MR Egger	0.104607	0.0772775	0.23382
heterogeneity_results
id.exposure	id.outcome	outcome	exposure	method	Q	Q_df	Q_pval
4EL1WX	ebi-a-GCST90038686	Osteoarthritis || id:ebi-a-GCST90038686	DR	Inverse variance weighted	186.231	6	1.60957e-37
4EL1WX	ebi-a-GCST90038686	Osteoarthritis || id:ebi-a-GCST90038686	DR	MR Egger	177.073	5	2.25629e-36
