## Supplementary Table S7 for "Genome-wide association studies found *CCDC7* and *ITGB1* associated with diabetic retinopathy"

### Sheet: Sheet1
ID	Journal article	Web	DM	gene
1	Replication Analysis for Severe Diabetic Retinopathy	https://doi.org/10.1167/iovs.11-8068	1	CEP135,NPY2R
2	MicroRNA-Related Genetic Variants Are Associated With Diabetic Retinopathy in Type 1 Diabetes Mellitus	https://doi.org/10.1167/iovs.18-25570	1	MIR449b, GPM6A, HLA-DPB1
3	CACNB2 Is a Novel Susceptibility Gene for Diabetic Retinopathy in Type 1 Diabetes	https://doi.org/10.2337/db19-0130	1	CACNB2
4	Genome-wide meta-analysis for severe diabetic retinopathy	https://doi.org/10.1093/hmg/ddr121	1	ZNF238, AKT3, LOC100131413, LEKR1,KRT18P34, C10orf112
5	Genome-wide analysis of DNA methylation in subjects with type 1 diabetes identifies epigenetic modifications associated with proliferative diabetic retinopathy	https://doi.org/10.1186/s12916-015-0421-5	1	TNF, CHI3L1 (also known as YKL-40), CHN2, GIPR, GLRA1, GPX1, AHRR, and BCOR
6	Genome-wide analysis of DNA methylation in subjects with type 1 diabetes identifies epigenetic modifications associated with proliferative diabetic retinopathy	https://www.ophthalmologyscience.org/article/S2666-9145(24)00033-2/fulltext	1	KIF16B,FUT4, FKBP1A, and RIN2
7	Genome-wide association study for proliferative diabetic retinopathy in Africans	https://doi.org/10.1038/s41525-019-0094-7	1	WDR72, HLA-B, GAP43/RP11-326J18.1, and AL713866.1
